# Rare loss-of-function variants in *POLD1, PMS1* and *FAN1* modify age at onset of motor symptoms in Huntington’s disease

**DOI:** 10.64898/2026.06.16.26354747

**Authors:** Sahar Gelfman, Rujin Wang, Adrian I. Campos, Jae Hoon Sul, Qingqin S. Li, Silvia Alvarez, Vijay Kumar Pounjara, Chen Wang, Talaha Ali, Yuxin Zou, Anthony Marcketta, Arkopravo Ghosh, Kyoko Watanabe, Alexander Lachmann, Keyrun Adhikari, Andrey Ziyatdinov, Sean Yu, Amelia Averitt, Ashley Paynter, Michelle LeBlanc, Marcus Jones, Regeneron Genetics Center, Jonathan Marchini, Gonçalo R. Abecasis, Luca A. Lotta, Aris Baras, Seung Kwak, Jim Rosinski, Thomas F. Vogt, Manuel A. R. Ferreira, Eli A. Stahl, Giovanni Coppola

## Abstract

Huntington’s disease is a rare neurodegenerative disease whose primary risk factors are inherited expansions of a CAG repeat tract in the *HTT* gene. Somatic expansion of these tracts leads to neuronal toxicity, neuronal death and clinical disease progression. To identify genetic factors with a major impact on disease onset and progression, we genome sequenced 18,825 individuals for the ENROLL-HD study. Our results show rare inactivating mutations in three genes, all involved in DNA damage repair, are major determinants of age of onset for motor symptoms (n=10,610) and other clinical manifestations. Heterozygote carriers of predicted loss-of-function (pLoF) variants in *POLD1* and *PMS1* developed motor symptoms an average 20 years (n=3; P=1×10^−5^) and 7 years (n=6; P=2×10^−3^) later than non-carriers, respectively. Conversely, heterozygote carriers of pLoF variants in *FAN1* (n=30) developed symptoms 10 years earlier (P=2×10^−10^). Our findings highlight therapeutic strategies and help predict age of onset for at-risk individuals.
