## Supplementary table 1 for "Rare loss-of-function variants in *POLD1, PMS1* and *FAN1* modify age at onset of motor symptoms in Huntington’s disease"

### Sheet: Supp Table 1
Supp Table 1. Gene-based tests of rare coding variants performed with REGENIE and combined into a single gene-level P-value.
Type of gene-based test	Variants included in gene-based test	Frequency bins of variants included in gene-based test	N tests performed (corresponding to frequency bins)	Total number of tests
Burden	pLoF	<1%, <0.5%, <0.1%, <0.01% or MAC=1	5	5
	pLoF or missense_90		5	10
	pLoF or missense_80		5	15
	pLoF or missense_70		5	20
	pLoF or missense_60		5	25
	pLoF or missense_50		5	30
	pLoF or all missense		5	35
ACATV	pLoF	<1%	1	36
	pLoF or missense_90		1	37
	pLoF or missense_80		1	38
	pLoF or missense_70		1	39
	pLoF or missense_60		1	40
	pLoF or missense_50		1	41
	pLoF or all missense		1	42
SKATO	pLoF	<1%	1	43
	pLoF or missense_90		1	44
	pLoF or missense_80		1	45
	pLoF or missense_70		1	46
	pLoF or missense_60		1	47
	pLoF or missense_50		1	48
	pLoF or all missense		1	49
missense_90: missense variants among top 10% most deleterious in the genome
missense_80: missense variants among top 20% most deleterious in the genome
missense_70: missense variants among top 30% most deleterious in the genome
missense_60: missense variants among top 40% most deleterious in the genome
missense_50: missense variants among top 50% most deleterious in the genome
